# Gut microbiome shifts in adolescents after sleeve gastrectomy with increased oral-associated taxa and pro-inflammatory potential

**DOI:** 10.1101/2024.09.16.24313738

**Authors:** Cynthia O Akagbosu, Kathryn E McCauley, Sivaranjani Namasivayam, Hector N Romero-Soto, Wade O’Brien, Mickayla Bacorn, Eric Bohrnsen, Benjamin Schwarz, Shreni Mistry, Andrew S Burns, P. Juliana Perez-Chaparro, Qing Chen, Phoebe LaPoint, Anal Patel, Lauren E Krausfeldt, Poorani Subramanian, Brian A Sellers, Foo Cheung, Richard Apps, Iyadh Douagi, Shira Levy, Evan P Nadler, Suchitra K Hourigan

**Author notes:** These authors contributed equally (Cynthia O Akagbosu, Kathryn E McCauley, Sivaranjani Namasivayam). These authors contributed equally (Evan P Nadler, Suchitra K Hourigan). **Corresponding Author:** Suchitra K Hourigan. Clinical Microbiome Unit. National Institute of Allergy and Infectious Diseases, National Institutes of Health, Bethesda, Maryland, United States.

## Abstract

**Background:** Bariatric surgery is highly effective in achieving weight loss in children and adolescents with severe obesity, however the underlying mechanisms are incompletely understood, and gut microbiome changes are unknown.

**Objectives:** 1) To comprehensively examine gut microbiome and metabolome changes after laparoscopic vertical sleeve gastrectomy (VSG) in adolescents and 2) to assess whether the microbiome/metabolome changes observed with VSG influence phenotype using germ-free murine models.

**Design:** 1) A longitudinal observational study in adolescents undergoing VSG with serial stool samples undergoing shotgun metagenomic microbiome sequencing and metabolomics (polar metabolites, bile acids and short chain fatty acids) and 2) a human-to-mouse fecal transplant study.

**Results:** We show adolescents exhibit significant gut microbiome and metabolome shifts several months after VSG, with increased alpha diversity and notably with enrichment of oral-associated taxa. To assess causality of the microbiome/metabolome changes in phenotype, pre-VSG and post-VSG stool was transplanted into germ-free mice. Post-VSG stool was not associated with any beneficial outcomes such as adiposity reduction compared pre-VSG stool. However, post-VSG stool exhibited an inflammatory phenotype with increased intestinal Th17 and decreased regulatory T cells. Concomitantly, we found elevated fecal calprotectin and an enrichment of proinflammatory pathways in a subset of adolescents post-VSG.

**Conclusion:** We show that in some adolescents, microbiome changes post-VSG may have inflammatory potential, which may be of importance considering the increased incidence of inflammatory bowel disease post-VSG.

**What is already known on this topic:** Bariatric surgery is highly effective in achieving weight loss in children and adolescents with severe obesity, however the underlying mechanisms are incompletely understood, and gut microbiome changes are unknown.

**What this study adds:** Significant gut microbiome and metabolome shifts were found several months after vertical sleeve gastrectomy in adolescents, notably with enrichment of oral-associated taxa. Using human to germ-free mice fecal transplant studies, the post-surgery changes in the gut microbiome/metabolome were shown to have inflammatory potential. Furthermore, raised fecal calprotectin and inflammatory systemic pathways were seen in a subset of adolescents post-surgery.

**How this study might affect research, practice or policy:** These findings may be of importance given the growing recognition of an increased incidence of inflammatory bowel disease after bariatric surgery and warrants further investigation.
