## Supplemental Table 3 for "Gut microbiome shifts in adolescents after sleeve gastrectomy with increased oral-associated taxa and pro-inflammatory potential"

### Sheet: pre
Metabolite	variable	statistic	p.value	estimate	alternative
Lactate	Sex	4.15385	0.0415401	-1.87668e+07
Xanthurenic Acid	Sex	4.15385	0.0415401	-123946
Cystine	Sex	7.38462	0.00657841	-941023
5-Oxoproline	Sex	6.49038	0.010846	217018
Glutamate	Sex	4.875	0.0272484	8.37058e+07
Lysine	Sex	4.15385	0.0415401	-724772
Riboflavin	Sex	4.15385	0.0415401	315106
C2:0-carnitine	Race	6.23077	0.0125549	-1.57959e+07
Xanthine	Race	6.23077	0.0125549	-3.59587e+06
Urate	Race	6.23077	0.0125549	-4.94311e+06
Taurine	Race	4.52137	0.0334741	-1.13062e+06
Hypoxanthine	Race	4.52137	0.0334741	-4.84478e+06
Sialic acid	Race	4.52137	0.0334741	-1.34102e+07
C14:0-carnitine	Age_at_Surgery	465.461	0.0289409	-0.627487	two.sided
UDP-Glucuronate	Age_at_Surgery	459.756	0.0361378	-0.607538	two.sided
ADP-Glucose	Age_at_Surgery	485.159	0.0118757	-0.696359	two.sided
C16:0-carnitine	Age_at_Surgery	476.839	0.017759	-0.667271	two.sided
UDP-Glucose	Age_at_Surgery	467.885	0.0262215	-0.63596	two.sided
C12:0-carnitine	BMI_Surgery	98	0.0201855	0.657343	two.sided
C10:0-carnitine	BMI_Surgery	94	0.0168315	0.671329	two.sided
Glycerol-3P	BMI_Surgery	502	0.00450844	-0.755245	two.sided
2/3-PG Pool	BMI_Surgery	474	0.0201855	-0.657343	two.sided
Malonyl-CoA	BMI_Surgery	515.401	0.00169653	-0.802103	two.sided
dTMP	BMI_Surgery	456	0.0415215	-0.594406	two.sided
dAMP	BMI_Surgery	500	0.00512408	-0.748252	two.sided
dCMP	BMI_Surgery	457.3	0.0395981	-0.59895	two.sided
FMN	BMI_Surgery	478	0.0168315	-0.671329	two.sided
Malate	BMI_Surgery	108	0.0306759	0.622378	two.sided
3-Methoxytyramine	BMI_Surgery	500	0.00512408	-0.748252	two.sided
cGMP	BMI_Surgery	504	0.00395045	-0.762238	two.sided
UMP	BMI_Surgery	470	0.0240032	-0.643357	two.sided
cAMP	BMI_Surgery	480	0.0153173	-0.678322	two.sided
Succinate	BMI_Surgery	90	0.013906	0.685315	two.sided
Itaconate/Glutaconate	BMI_Surgery	454	0.0446093	-0.587413	two.sided
ADP-Glucose	BMI_Surgery	452	0.047856	-0.58042	two.sided
GDP	BMI_Surgery	470	0.0240032	-0.643357	two.sided
UTP	BMI_Surgery	460	0.035806	-0.608392	two.sided
dADP	BMI_Surgery	472	0.0220342	-0.65035	two.sided
C8:0-carnitine	BMI_Surgery	102	0.0240032	0.643357	two.sided
GTP	BMI_Surgery	492	0.00823977	-0.72028	two.sided
GMP	BMI_Surgery	502	0.00450844	-0.755245	two.sided
Urate	BMI_Surgery	118	0.0446093	0.587413	two.sided
Acetyl-P	BMI_Surgery	456	0.0415215	-0.594406	two.sided
G1P	BMI_Surgery	458	0.0385885	-0.601399	two.sided
NADH	BMI_Surgery	478	0.0168315	-0.671329	two.sided
AMP	BMI_Surgery	492	0.00823977	-0.72028	two.sided
Acetoacetate	BMI_Surgery	464	0.0306759	-0.622378	two.sided
CoA	BMI_Surgery	456	0.0415215	-0.594406	two.sided
Picolinic Acid	BMI_Surgery	476	0.0184527	-0.664336	two.sided
PEP	BMI_Surgery	460	0.035806	-0.608392	two.sided
Sialic acid	BMI_Surgery	112	0.035806	0.608392	two.sided
ITP	BMI_Surgery	476	0.0184527	-0.664336	two.sided
Leucine	ALT	454	0.0446093	-0.587413	two.sided
Tyrosine	ALT	452	0.047856	-0.58042	two.sided
Glutamine	HDL	72.6543	0.0241644	0.669753	two.sided
Adenosine	HDL	379.456	0.0116234	-0.724801	two.sided
Inosine	HDL	381.475	0.0101252	-0.733976	two.sided
Tryptophan	HDL	70.6359	0.021607	0.678928	two.sided
Asparagine	HDL	68.6175	0.0192483	0.688102	two.sided
Xanthurenic Acid	HDL	30.2672	0.000635434	0.862422	two.sided
Cystine	HDL	48.4331	0.00464343	0.779849	two.sided
Lysine	HDL	66.599	0.0170794	0.697277	two.sided
3-hydroxybutyrate	HDL	78.7097	0.033116	0.642229	two.sided
C3:0-carnitine	HDL	84.765	0.0441647	0.614705	two.sided
C5:0-carnitine	HDL	84.765	0.0441647	0.614705	two.sided
Acetylcholine	LDL	375.353	0.0151537	-0.706152	two.sided
Carnitine	LDL	401.413	0.00178946	-0.824604	two.sided
Acetylcholine	Cholesterol	466	0.0283197	-0.629371	two.sided
Carnitine	Cholesterol	456	0.0415215	-0.594406	two.sided
NaR	Diabetes_binary	4.52137	0.0334741	-2.86429e+06
Threonine	Diabetes_binary	6.23077	0.0125549	6.12286e+06
NADP+	Diabetes_binary	4.52137	0.0334741	-1.11696e+06
Serine	Diabetes_binary	5.34188	0.020819	5.39041e+06
NADPH	Diabetes_binary	4.52137	0.0334741	-120773
Homocystine	Diabetes_binary	4.52137	0.0334741	2.34461e+06
Acetoacetate	Diabetes_binary	5.34188	0.020819	228814
NaMN	Diabetes_binary	5.34188	0.020819	353688
Glutamine	A1C	359.233	0.0366235	-0.632877	two.sided
Adenosine	A1C	64.5062	0.0150217	0.70679	two.sided
Serine	A1C	375.494	0.0150217	-0.70679	two.sided
Leucine	A1C	365.331	0.0269243	-0.660594	two.sided
Alanine	A1C	356.184	0.0422855	-0.619019	two.sided
Sarcosine	A1C	356.184	0.0422855	-0.619019	two.sided
Tyrosine	A1C	388.706	0.00589092	-0.766844	two.sided
Phenylalanine	A1C	356.184	0.0422855	-0.619019	two.sided
Isoleucine	A1C	388.706	0.00589092	-0.766844	two.sided
Fumarate	Triglycerides	382	0.00975954	-0.736364	two.sided
Histidine	Triglycerides	370	0.0208429	-0.681818	two.sided
Quinolinic Acid	Triglycerides	358	0.0388453	-0.627273	two.sided
Ketoglutarate	Triglycerides	370	0.0208429	-0.681818	two.sided
Acetoacetate	Triglycerides	374	0.016471	-0.7	two.sided
ITP	Triglycerides	358	0.0388453	-0.627273	two.sided

### Sheet: post
Metabolite	variable	estimate	statistic	p.value	alternative
Spermine	TotalBodyWeightLoss	0.629371	106	0.0283197	two.sided
C10:0-carnitine	TotalBodyWeightLoss	0.608392	112	0.035806	two.sided
GABA	TotalBodyWeightLoss	0.622378	108	0.0306759	two.sided
Dopamine	TotalBodyWeightLoss	0.706294	84	0.0102452	two.sided
Cortisol	TotalBodyWeightLoss	0.72028	80	0.00823977	two.sided
dAMP	TotalBodyWeightLoss	0.643357	102	0.0240032	two.sided
NMN	TotalBodyWeightLoss	0.699301	86	0.0113742	two.sided
GSH	TotalBodyWeightLoss	0.587413	118	0.0446093	two.sided
NaR	TotalBodyWeightLoss	-0.629371	466	0.0283197	two.sided
GSSG	TotalBodyWeightLoss	0.909091	26	4.19104e-05	two.sided
Tetrahydrofolic Acid	TotalBodyWeightLoss	0.622378	108	0.0306759	two.sided
UMP	TotalBodyWeightLoss	0.657343	98	0.0201855	two.sided
Enterolactone Sulfate	TotalBodyWeightLoss	0.615385	110	0.0331699	two.sided
Cytidine	TotalBodyWeightLoss	-0.741259	498	0.00580115	two.sided
C6:0-carnitine	TotalBodyWeightLoss	0.678322	92	0.0153173	two.sided
Methionine	TotalBodyWeightLoss	0.601399	114	0.0385885	two.sided
C8:0-carnitine	TotalBodyWeightLoss	0.594406	116	0.0415215	two.sided
C4:0-Carnitine	TotalBodyWeightLoss	0.678322	92	0.0153173	two.sided
C12:0-carnitine	Sex	-679802	7.38462	0.00657841
C10:0-carnitine	Sex	-540787	4.15385	0.0415401
F6P	Sex	-138704	4.15385	0.0415401
Citrate	Sex	-1.79319e+07	4.15385	0.0415401
1-Methylhistamine	Sex	-1.32496e+07	4.15385	0.0415401
C6:0-carnitine	Sex	-191588	4.875	0.0272484
Glucosamine	Sex	-1.42996e+06	4.15385	0.0415401
5-Oxoproline	Sex	376573	7.38462	0.00657841
Ornithine	Sex	-2.78064e+06	7.38462	0.00657841
Isocitrate	Sex	-2.28893e+06	5.65385	0.0174171
Glutamate	Sex	1.03209e+08	5.65385	0.0174171
CMP	Sex	-187415	7.38462	0.00657841
Acetyl-P	Sex	-190965	4.15385	0.0415401
Glyoxylate	Sex	-139290	4.875	0.0272484
FBP	Race	-221094	4.52137	0.0334741
Hexose	Age_at_Surgery	-0.714123	490.239	0.0090825	two.sided
Uridine	Age_at_Surgery	-0.817156	519.707	0.00117356	two.sided
NADP+	Age_at_Surgery	-0.650172	471.949	0.0220827	two.sided
UDP-Glucuronate	Age_at_Surgery	-0.731887	495.32	0.00681152	two.sided
Pentose	Age_at_Surgery	-0.849132	528.852	0.00047511	two.sided
NR	Age_at_Surgery	-0.699912	486.175	0.011272	two.sided
UDP-Glucose	Age_at_Surgery	-0.657278	473.981	0.0202022	two.sided
Enterolactone Sulfate	BMI_Post	-0.608392	460	0.035806	two.sided
UDP-GlcNAc	BMI_Post	0.594406	116	0.0415215	two.sided
Taurine	BMI_Post	-0.622378	464	0.0306759	two.sided
Nicotinamide	BMI_Post	-0.587413	454	0.0446093	two.sided
Isocitrate	ALT	-0.774806	99.3891	0.0407695	two.sided
Homocystine	ALT	0.810844	10.5928	0.0269163	two.sided
Isohexanoate	ALT	0.810844	10.5928	0.0269163	two.sided
Picolinic Acid	ALT	0.756787	13.6199	0.0489051	two.sided
C12:0-carnitine	HDL	0.882919	6.55655	0.00845034	two.sided
C10:0-carnitine	HDL	0.900937	5.5475	0.00562059	two.sided
PRPP	HDL	-0.846881	103.425	0.0161971	two.sided
Malate	HDL	0.810844	10.5928	0.0269163	two.sided
Ethanolamine	HDL	0.991031	0.502252	1.45613e-05	two.sided
Itaconate/Glutaconate	HDL	0.756787	13.6199	0.0489051	two.sided
Aspartate	HDL	-0.756787	98.3801	0.0489051	two.sided
Lactate	HDL	0.774806	12.6109	0.0407695	two.sided
Creatine	HDL	0.900937	5.5475	0.00562059	two.sided
Ornithine	HDL	0.792825	11.6018	0.0334435	two.sided
NaMN	HDL	0.846881	8.57465	0.0161971	two.sided
Glyoxylate	HDL	0.828862	9.5837	0.0211735	two.sided
Ethanolamine	LDL	0.892857	6	0.00680719	two.sided
Aspartate	LDL	-0.964286	110	0.000454149	two.sided
C16:0-carnitine	LDL	0.866921	7.4524	0.0115355	two.sided
Ornithine	LDL	0.785714	12	0.0362385	two.sided
GlcNAc	LDL	0.857143	8	0.0136973	two.sided
Glycolate	LDL	0.821429	10	0.0234488	two.sided
GlcN6P	LDL	0.821429	10	0.0234488	two.sided
NaMN	LDL	0.857143	8	0.0136973	two.sided
Glyoxylate	LDL	0.857143	8	0.0136973	two.sided
C12:0-carnitine	Cholesterol	0.857143	8	0.0136973	two.sided
C10:0-carnitine	Cholesterol	0.857143	8	0.0136973	two.sided
PRPP	Cholesterol	-0.821429	102	0.0234488	two.sided
NMN	Cholesterol	0.785714	12	0.0362385	two.sided
Ethanolamine	Cholesterol	0.964286	2	0.000454149	two.sided
Aspartate	Cholesterol	-0.892857	106	0.00680719	two.sided
C16:0-carnitine	Cholesterol	0.768408	12.9692	0.0435653	two.sided
Creatine	Cholesterol	0.785714	12	0.0362385	two.sided
C5:0-carnitine	Cholesterol	0.785714	12	0.0362385	two.sided
NaMN	Cholesterol	0.892857	6	0.00680719	two.sided
Glyoxylate	Cholesterol	0.928571	4	0.00251947	two.sided
Malonyl-CoA	A1C	-0.763763	98.7707	0.0456591	two.sided
Histamine	A1C	-0.763763	98.7707	0.0456591	two.sided
dAMP	A1C	0.981981	1.00909	8.29096e-05	two.sided
GSH	A1C	0.763763	13.2293	0.0456591	two.sided
Tetrahydrofolic Acid	A1C	0.872872	7.11919	0.0103234	two.sided
dGMP	A1C	0.763763	13.2293	0.0456591	two.sided
cAMP	A1C	0.872872	7.11919	0.0103234	two.sided
Sedoheptulose-7P	A1C	0.763763	13.2293	0.0456591	two.sided
Enterolactone Sulfate	A1C	0.763763	13.2293	0.0456591	two.sided
Asparagine	A1C	-0.872872	104.881	0.0103234	two.sided
ADP-Glucose	A1C	-0.763763	98.7707	0.0456591	two.sided
Fumarate	A1C	0.818317	10.1742	0.0244402	two.sided
dTDP-Glucose	A1C	-0.818317	101.826	0.0244402	two.sided
Glycine	A1C	0.763763	13.2293	0.0456591	two.sided
UDP	A1C	0.763763	13.2293	0.0456591	two.sided
Quinolinic Acid	A1C	0.763763	13.2293	0.0456591	two.sided
dGDP	A1C	0.763763	13.2293	0.0456591	two.sided
G6P	A1C	0.763763	13.2293	0.0456591	two.sided
Isocitrate	A1C	0.763763	13.2293	0.0456591	two.sided
Urate	A1C	0.818317	10.1742	0.0244402	two.sided
Lysine	A1C	-0.818317	101.826	0.0244402	two.sided
IMP	A1C	0.872872	7.11919	0.0103234	two.sided
PEP	A1C	0.872872	7.11919	0.0103234	two.sided
dATP	A1C	0.872872	7.11919	0.0103234	two.sided
Riboflavin	A1C	0.763763	13.2293	0.0456591	two.sided
Nicotinamide	A1C	0.763763	13.2293	0.0456591	two.sided
Histamine	Triglycerides	0.828862	9.5837	0.0211735	two.sided
Dopamine	Triglycerides	-0.774806	99.3891	0.0407695	two.sided
NAAG	Triglycerides	-0.792825	100.398	0.0334435	two.sided
Cortisol	Triglycerides	-0.810844	101.407	0.0269163	two.sided
dTMP	Triglycerides	-0.846881	103.425	0.0161971	two.sided
CTP	Triglycerides	-0.828862	102.416	0.0211735	two.sided
GSH	Triglycerides	-0.828862	102.416	0.0211735	two.sided
Tetrahydrofolic Acid	Triglycerides	-0.810844	101.407	0.0269163	two.sided
UMP	Triglycerides	-0.774806	99.3891	0.0407695	two.sided
Enterolactone Sulfate	Triglycerides	-0.828862	102.416	0.0211735	two.sided
ATP	Triglycerides	-0.756787	98.3801	0.0489051	two.sided
UTP	Triglycerides	-0.774806	99.3891	0.0407695	two.sided
Histidine	Triglycerides	-0.882919	105.443	0.00845034	two.sided
UDP-GlcNAc	Triglycerides	0.756787	13.6199	0.0489051	two.sided
F1P	Triglycerides	-0.774806	99.3891	0.0407695	two.sided
ADP	Triglycerides	-0.774806	99.3891	0.0407695	two.sided
Pyruvate	Triglycerides	-0.846881	103.425	0.0161971	two.sided
